# Mixed methods implementation research of oral antiviral treatment for COVID-19 in low and middle-income countries: a study protocol

**DOI:** 10.1101/2024.10.25.24316111

**Authors:** Shanti Narayanasamy, Fiona Gambanga, Caroline E. Boeke, Krishna Udayakumar, Leo Brothers, Cameron R. Wolfe, Chukwuemeka Agwuocha, Maame Nkansaa Asamoa-Amoakohene, Khamsay Dethleuxay, Bridget C. Griffith, Nervine Hamza, Jessica Joseph, Philip Kimani, Robert Kirungi, Norman Lufesi, Nyuma Mbewe, Elizabeth McCarthy, Mwaba Mulenga, Moses Mukiibi, Tamara Mwenifumbo, Lawrence Ofori-Boadu, Ijeoma Okoli, Sompasong Phongphila, Sean Regan, Edson Rwagasore, Alan Staple, Jessica Tebor, Wesley Tomno, Sabine Umuraza, Hayden B. Bosworth, COVID Treatment QuickStart Consortium

## Abstract

**Introduction:** There is an absence of real-world evidence, especially from low- and middle-income countries (LMICs), on the implementation successes and challenges of COVID-19 test and treat (T&T) programs. In 2022, nirmatrelvir/ritonavir was provided as standard of care for mild to moderate COVID-19 treatment in eight LMICs (Ghana, Kenya, Laos, Malawi, Nigeria, Rwanda, Uganda and Zambia). This manuscript describes a research protocol to study novel drug introduction during the COVID-19 health emergency, with implications and learnings for future pandemic preparedness. The goal of the study is to provide simultaneous program learnings and improvements with program rollout, to fill a gap in real-world implementation data on T&T programs of oral antiviral treatment for COVID-19 and inform program implementation and scale-up in other LMICs.

**Methods and analysis:** This multiple methods implementation research study is divided into three components to address key operational research objectives: 1) program learnings, monitoring and evaluation; 2) patient-level program impact; and 3) key stakeholder perspectives. Data collection will occur for a minimum of six months in each country, up to the end of grant. Quantitative data will be analysed using descriptive statistics for each country and then aggregated across the program countries. Stakeholder perspectives will be examined using the Consolidated Framework for Implementation Research implementation science framework and semi-structured interviews.

**Ethics and dissemination:** This study was approved by the Duke University Institutional Review Board (Pro00111388), The study was also approved by the local institutional review boards in each country participating in individual-level data collection (Objectives 2 and 3): Ghana, Malawi, Rwanda and Nigeria. The study’s findings will be published in peer-reviewed journals and disseminated through dialogue events, national and international conferences and through social media.

**Trial registration number:** Clinicaltrials.gov NCT06360783.

**STRENGTHS AND LIMITATIONS OF THIS STUDY:**

1. The knowledge generated though this study will improve understanding of the key characteristics of a strong test and treat (T&T) program, and may translate to improved local T&T program implementation and better patient outcomes.
2. This study uses real-world routinely collected health data and is not designed as a randomised trial; therefore, data quality may be a challenge and the study cannot be used to compare patient outcomes.
3. This study protocol could be adapted to rapidly assess rollout of test and treat interventions to provide real-time learnings in health emergencies.
4. Lessons learned from this study could be applied to other T&T scenarios, particularly around new product introduction, and provide reciprocal innovations to other countries and contexts on the feasibility, challenges, and successes of program implementation.
5. This study is designed to fill a gap in real-world implementation data on T&T programs of oral antiviral treatment for COVID-19 and inform program implementation and scale-up in low- and middle-income countries.
