## Supplemental 2 for "Mixed methods implementation research of oral antiviral treatment for COVID-19 in low and middle-income countries: a study protocol"

### Sheet: Facility Monthly Summary Form
	COVID-19 Therapeutics Monthly Summary Form
	Name of facility: ____________________________________________________________________
	State/LGA:________________ / _________________ Month/Year:___________ / ___________
	Facility Type: Primary □ Secondary □ Tertiary □ Private □
	1	Number of persons tested for COVID-19
	2	Number of persons tested positive for COVID-19
	3	Number of persons positive for COVID-19 persons with asymptomatic, mild, or moderate disease
	4	Number of persons positive for COVID-19 tested within 5 days of symptom onset
	5	Number of persons testing positive for COVID-19 who are at high risk of disease progression
	6	Number of individuals eligible for treatment (positive for COVID-19 AND asymptomatic/mild/moderate disease AND high risk condition)
	7	Number of persons initiated on Nirmatrelvir/ritonavir
	8	Number of persons completing Nirmatrelvir/ritonavir treatment
	Report completed by: __________________________________________________________________
	Date/Signature: ______________________________(dd/mm/yy) /____________________________

### Sheet: Patient Register - Initial
	COVID-19 ORAL ANTIVIRALS TEST AND TREAT REGISTER
	Month __________________			Year _20________			District_____________________________
	Patient information & risk factors											COVID-19 Symptoms			Vaccination status							Testing history													Treatment
	Sample/ Patient ID	Age (years)	Gender	Weight (kg)	HIV status	Tuberculosis status	Risk factor (select all that applies)	List current medications (if positive)	Currently pregnant (if positive)	Gestational age (if pregnant) # months	Lactating	Symptoms (select all that applies)	COVID-19 severity	Date symptom onset (dd/mm/yyyy)	Vaccinated	COVID-19 vaccination history	Number of doses	Date of vaccination (dd/mm/yyyy)	Date of booster #1 (dd/mm/yyyy)	Date of booster #2 (dd/mm/yyyy)	Other adult vaccination history (if known)	Tested positive previously for COVID-19 (previous infection)	Date of previous positive COVID-19 test (dd/mm/yyyy)	Initiated treatment previously for COVID-19 (previous infection)	If yes, Date of previous treatment (dd/mm/yyyy)	If yes, Type of previous treatment	Date of sample collection for current COVID-19 test (dd/mm/yyyy)	Sample Type	Test Reason (list all that applies)	Referred from other testing site after a positive test ?	Type of test	Test Date (dd/mm/yyyy)	Clinic Result Receipt Date (dd/mm/yyyy)	Test Result	Patient Result Receipt Date (dd/mm/yyyy)	Eligible for treatment	If no, explain why not eligible	Treatment prescribed	If other treatment, specify	Drug-Drug interaction with treatment, Paxlovid or molnupiravir?	Clinical action (positive only)	Other clinical action	Reason not prescribed treatment (if eligible and not prescribed)
			Code		Code	Code	Code		Code		Code	Code	Code		Code	Code					Code	Code		Code		Code		Code	Code	Code	Code			Code		Code		Code		Code	Code
			M = Male		1 = Positive (on ART)	1 = Positive (on treatment)	1= Age 50 years or older		1 = Yes		1 = Yes	1 = Fever or chills	1 = Asymptomatic		1 = Yes	1 = Moderna: Spikevax					1 = Influenza vaccine	1 = Yes		1 = Yes		1 = Nirmatrelvir/Ritonavir		1 = Nasopharyngeal	1 = Symptomatic	1 = Yes	1 = Antigen (PanBio, Standard Q, other)			1 = Positive		1 = Yes		1 = Nirmatrelvir and ritonavir		1 = Yes	1 = Home quarantine or self isolation
			F = Female		2 = Positive (not on ART)	2 = Positive (not on treatment)	2 = HIV		0 = No		0 = No	2 = Cough	2 = Mild		0 = No	2 = Pfizer: Comirnaty					2 = Tdap/Td/Vaccine against tetanus	0 = No		0 = No		2 = Molnupiravir		2 = Nasal	2 = High-risk group	0 = No	2 = Self-test			2 = Negative		0 = No		2 = Molnupiravir		0 = No	2 = Hospitalized
			O = Other		0 = Negative	0 = Negative	3 = Hypertension					3 = Shortness of breath/difficulty breathing	3 = Moderate			3 = Gamaleya: Sputnik V					3 = Pneumococcal vaccine/Vaccine against pneumonia					3 = Remdesevir		3 = Oropharyngeal	3 = Contact		3 = RT-PCR			3 = Invalid				99 = Other, specify			3 = Treated as out-patient
					99 = Unknown	99 = Unknown	4 = Diabetes					4 = Fatigue	4 = Severe			4 = Johnson & Johnson: Jcovden					4 = Meningococcal vaccine/Vaccine against meningitis					4 = Sotrovimab		99 = Other, specify	4 = General pop												4 = Confirmatory Rt-PCR
							5 = Cardiac disease (heart failure, coronary artery disease)					5 = Muscle or body aches				5 = Oxford/AstraZeneca: Vaxzevria					5 = Hepatitis vaccine/Vaccine against hepatitis					5 = Cortisteroids			5 = Repeat test												5 = Treatment (if treatment, regimen and duration prescribed)
							6 = Chronic lung disease (including asthma)					6 = New loss of taste or smell				6 = Serum Institute of India: Covishield					99 = Other vaccine					6 = Baricitinib			6 = Confirmatory RT-PCR												99 = Other, (specify)
							7= Chronic liver disease					7 = Sore throat				7 = Sinovac: Coronavac					77 = N/A (No other vaccine)					7 = Casirivimab			99 = Other, specify
							8 = Cerebrovascular disease					8 = Congestion or runny nose				8 = Sinopharm (Beijing): Covilo					88 = Don’t know					8 = Imdevimab
							9 = Dementia					9 = Nausea or vomiting				9 = Bharat Biotech: Covaxin										9 = IL 6 receptor blockers
							10 = Mental health disorders (depression, schizophrenia, bipolar disorder)					10 = Diarrhea				99 = Other										99 = Other, specify
							11 = Chronic kidney disease					11 = Altered mental status				88 = Don’t know/not sure
							12 = Disability (intellectual, developmental, cerebral palsy)					12 = oxygen saturation <93%				77 = N/A (never been vaccinated)
							13 = Immunosuppression (including HIV, transplantation, steroid use)					13 = signs of pneumonia
							14 = Obesity (BMI >30kg/m2)					14 = No symptoms
							15 = Tuberculosis					99 = Other , specify
							16 = Smoking (current or former)
							17 = Cancer (any type)
							18 = None

### Sheet: Patient Register - Follow-up
	COVID-19 ORAL ANTIVIRALS TEST AND TREAT FOLLOW-UP
	Month __________________			Year _20________			District_____________________________
	Number of times contacted	Date of follow-up call/visit (dd/mm/yyyy)	Was patient reachable?	If no (unable to reach for follow-up), specify reason	If died specify cause of death	Other cause of death, specify	Patient initiated treatment	If yes, date of treatment initiation? (dd/mm/yyyy)	Patient completed treatment	If no, how many days were completed?	If patient did not complete treatment, what is their reason?	Patient experienced side-effects	If yes, which side effects	Other	Patient experienced poor outcomes/serious adverse events	If yes, which serious adverse events?	Since initiating treatment, patient visited a healthcare facility or emergency room due to COVID-19 symptoms	If yes, how many visits?	If yes, what additional care provided?	Patient still experiencing symptoms	If yes, which symptoms?	Patient reports rebound infection (recurrence of COVID-19 symptoms between two and eight days after initial recovery or a new positive viral test after having tested negative)	Comments
			Code	Code	Code		Code		Code				Code		Code	Code	Code				Code
			1 = Yes	1 = Hospitalized	1 = Possibly or probably COVID-19 related cause		1 = Yes		1 = Yes				1 = Nausea		1 = Yes	1 = Hospitalization	1 = Yes				1 = Fever or chills
			0 = No	2 = Died (specify cause of death if known)	2 = Possibly or probably not a COVID-19 related cause		0 = No		0 = No				2 = Metallic taste		0 = No	2 = Death	0 = No				2 = Cough
				3 = Unreachable /lost to follow-up									3 = Headache			3 = Life-threatening event					3 = Shortness of breath/difficulty breathing
													4 = Diarrhea			4 = Required intervention to prevent permanent impairment or damage					4 = Fatigue
													99 = Other, specify			99 = Other important medical event					5 = Muscle or body aches
																					6 = New loss of taste or smell
																					7 = Sore throat
																					8 = Congestion or runny nose
																					9 = Nausea or vomiting
																					10 = Diarrhea
																					11 = Altered mental status
																					12 = oxygen saturation <93%
																					13 = signs of pneumonia
																					14 = No symptoms
																					99 = Other , specify
